# Cerebrospinal Fluid and Plasma Metabolites with Parkinson’s Disease: A Mendelian Randomization Study

**DOI:** 10.1101/2024.07.19.24310687

**Authors:** Jia-Li Wang, Ran Zheng, Yi Fang, Jin Cao, Bao-Rong Zhang

**Affiliations:** Department of Neurology, The Second Affiliated Hospital, College of Medicine, Zhejiang University, Hangzhou, Zhejiang 310009, China

**Keywords:** Parkinson’s disease, Metabolomics, Mendelian Randomization, Cerebrospinal fluid metabolites, Plasma metabolites

## Abstract

**Background and Objective:** Previous studies have identified associations between metabolites and Parkinson’s disease (PD), but the causal relationships remain unclear. This study aims to identify causal relationships between specific cerebrospinal fluid (CSF) and plasma metabolites and the PD risk using Mendelian Randomization (MR).

**Methods:** We utilized data on 338 CSF metabolites from the Wisconsin Alzheimer’s Disease Research Center and the Wisconsin Registry for Alzheimer’s Prevention, and 1,400 plasma metabolites from the Canadian Longitudinal Study on Aging. PD outcome data were obtained from a GWAS meta-analysis by the International Parkinson’s Disease Genomics Consortium. MR analysis was conducted using the TwoSampleMR package in R.

**Results:** MR analysis identified 49 plasma metabolites with suggestive causal relationships with PD risk, including 21 positively associated metabolites, 23 negatively associated metabolites, and 5 unknown compounds. In the CSF, six metabolites showed suggestive causal relationships with PD, including positively associated dimethylglycine, gluconate, oxalate (ethanedioate), and the unknown metabolite X-12015, while (1-enyl-palmitoyl)-2-arachidonoyl-GPC (P-16:0/20:4) and the unknown metabolite X-23587 were negatively associated. Among the plasma metabolites, those with a positive association with PD risk include hydroxy-3-carboxy-4-methyl-5-propyl-2-furanpropanoic acid (hydroxy-CMPF), carnitine C14, 1-linoleoyl-GPG (18:2), glucose to maltose ratio, and cis-3,4-methyleneheptanoate. Conversely, metabolites with a negative association with PD risk include tryptophan, succinate to acetoacetate ratio, N,N,N-trimethyl-alanylproline betaine (TMAP), glucuronide of piperine metabolite C17H21NO3, and linoleoylcholine.

**Conclusion:** Our study underscores the correlation between CSF and plasma metabolites and PD risk, highlighting specific metabolites as potential biomarkers for diagnosis and therapeutic targets.
