## Supplemental Table 5 for "Cerebrospinal Fluid and Plasma Metabolites with Parkinson’s Disease: A Mendelian Randomization Study"

id.exposure	id.outcome	outcome	exposure	egger_intercept	se	pval
GCST90025999	ieu-b-7	Parkinson's disease || id:ieu-b-7	Glucose levels	0.00127614517845416	0.012795922605984	0.921180383775828
GCST90026000	ieu-b-7	Parkinson's disease || id:ieu-b-7	Creatinine levels	-0.00285564584067056	0.0190229741866084	0.882105862281735
GCST90026001	ieu-b-7	Parkinson's disease || id:ieu-b-7	Urate levels	0.0303323863200995	0.0170204957613034	0.0873893412227598
GCST90026002	ieu-b-7	Parkinson's disease || id:ieu-b-7	Bilirubin (z,z) levels	-0.0206922591393638	0.0125601036867119	0.10658794598945
GCST90026003	ieu-b-7	Parkinson's disease || id:ieu-b-7	Cholesterol levels	0.00781359566130233	0.0112904860326244	0.491531057156613
GCST90026004	ieu-b-7	Parkinson's disease || id:ieu-b-7	Lysine levels	0.0156545242620691	0.0163421348823328	0.350791728423253
GCST90026005	ieu-b-7	Parkinson's disease || id:ieu-b-7	Tyrosine levels	0.00452595675206048	0.0186867515489472	0.811701283528751
GCST90026006	ieu-b-7	Parkinson's disease || id:ieu-b-7	Pyroglutamine levels	-0.00685964506043374	0.0222310037447702	0.761635873513932
GCST90026007	ieu-b-7	Parkinson's disease || id:ieu-b-7	Cortisol levels	0.00894051274393866	0.0135372462049014	0.511633045625523
GCST90026008	ieu-b-7	Parkinson's disease || id:ieu-b-7	Lactate levels	-0.0131657757167471	0.0188373259685547	0.492271164185259
GCST90026009	ieu-b-7	Parkinson's disease || id:ieu-b-7	Sulfate levels	-0.0106088999358908	0.0144317116015426	0.468609922359793
GCST90026010	ieu-b-7	Parkinson's disease || id:ieu-b-7	1,5-anhydroglucitol (1,5-ag) levels	-0.0139618206399109	0.00974412069239201	0.155052259942713
GCST90026011	ieu-b-7	Parkinson's disease || id:ieu-b-7	Kynurenine levels	0.0235767397468998	0.0172202846463898	0.182672070150928
GCST90026012	ieu-b-7	Parkinson's disease || id:ieu-b-7	Asparagine levels	0.00745733374910818	0.0157702030991755	0.640759167136195
GCST90026013	ieu-b-7	Parkinson's disease || id:ieu-b-7	Glycine levels	-0.0241548240576938	0.0108078067095456	0.0298289726673157
GCST90026014	ieu-b-7	Parkinson's disease || id:ieu-b-7	Proline levels	0.0101889909691178	0.0145537612912185	0.487472852071159
GCST90026015	ieu-b-7	Parkinson's disease || id:ieu-b-7	Ornithine levels	-0.00677556593683797	0.0155332322353988	0.666436791580182
GCST90026016	ieu-b-7	Parkinson's disease || id:ieu-b-7	Citrulline levels	-0.0144596210915873	0.0142643615378336	0.319411291563267
GCST90026017	ieu-b-7	Parkinson's disease || id:ieu-b-7	Acetoacetate levels	-0.00346925049808967	0.0196551250231615	0.861981989728953
GCST90026018	ieu-b-7	Parkinson's disease || id:ieu-b-7	Sphingomyelin (d18:1/14:0, d16:1/16:0) levels	0.00439911792169896	0.0107807924284671	0.684664663382172
GCST90026019	ieu-b-7	Parkinson's disease || id:ieu-b-7	Sphingomyelin (d18:1/18:1, d18:2/18:0) levels	0.0114821190644414	0.0259759855779408	0.665732982747312
GCST90026020	ieu-b-7	Parkinson's disease || id:ieu-b-7	Sphingomyelin (d18:1/20:0, d16:1/22:0) levels	-0.00816500794872813	0.00890629561576801	0.360296138782087
GCST90026021	ieu-b-7	Parkinson's disease || id:ieu-b-7	Sphingomyelin (d18:1/20:1, d18:2/20:0) levels	-0.014051856837172	0.0151408062762657	0.359075407535355
GCST90026022	ieu-b-7	Parkinson's disease || id:ieu-b-7	Sphingomyelin (d18:1/22:1, d18:2/22:0, d16:1/24:1) levels	8.70504375860829e-05	0.011916221278959	0.9941899935149
GCST90026023	ieu-b-7	Parkinson's disease || id:ieu-b-7	Sphingomyelin (d18:1/24:1, d18:2/24:0) levels	-0.0115075414925263	0.0117126187446708	0.333228456342974
GCST90026024	ieu-b-7	Parkinson's disease || id:ieu-b-7	Sphingomyelin (d18:2/16:0, d18:1/16:1) levels	0.00206458581640173	0.0113829793857096	0.856500175492014
GCST90026025	ieu-b-7	Parkinson's disease || id:ieu-b-7	Sphingomyelin (d18:2/24:1, d18:1/24:2) levels	-0.0208451068414509	0.0216980043887216	0.351938168637476
GCST90026026	ieu-b-7	Parkinson's disease || id:ieu-b-7	Allantoin levels	0.00463050245836124	0.0132548214410097	0.729644158358828
GCST90026027	ieu-b-7	Parkinson's disease || id:ieu-b-7	Alpha-ketoglutarate levels	-0.00341032054490615	0.015501403052629	0.827148734175332
GCST90026028	ieu-b-7	Parkinson's disease || id:ieu-b-7	Dimethylglycine levels	-0.0122306806730676	0.0113011257035311	0.281879425552647
GCST90026029	ieu-b-7	Parkinson's disease || id:ieu-b-7	Glucuronate levels	0.0206033119309932	0.0121872614552567	0.092670972901833
GCST90026030	ieu-b-7	Parkinson's disease || id:ieu-b-7	Glycerol 3-phosphate levels	0.0371779279968793	0.0206908625762117	0.0975581194254436
GCST90026031	ieu-b-7	Parkinson's disease || id:ieu-b-7	Hypoxanthine levels	-0.0103285611395267	0.0405899208154742	0.804295415223724
GCST90026032	ieu-b-7	Parkinson's disease || id:ieu-b-7	3-indoxyl sulfate levels	1.11380146503879e-05	0.0154157965030168	0.999425920072051
GCST90026033	ieu-b-7	Parkinson's disease || id:ieu-b-7	Inosine levels	0.0044968945077852	0.0117823117561678	0.704893141108945
GCST90026034	ieu-b-7	Parkinson's disease || id:ieu-b-7	Malate levels	0.0229635752233859	0.0126933236016757	0.0801421218681433
GCST90026035	ieu-b-7	Parkinson's disease || id:ieu-b-7	Taurine levels	0.00897561803681156	0.0193546934767635	0.647602243218182
GCST90026036	ieu-b-7	Parkinson's disease || id:ieu-b-7	Uridine levels	0.00772194560386941	0.0198239429334842	0.701723490683562
GCST90026037	ieu-b-7	Parkinson's disease || id:ieu-b-7	Xanthine levels	0.00265298442096512	0.0166795255454805	0.875614897383408
GCST90026038	ieu-b-7	Parkinson's disease || id:ieu-b-7	Phosphate levels	-0.0021041953955174	0.0265749634263998	0.937936427301147
GCST90026039	ieu-b-7	Parkinson's disease || id:ieu-b-7	3-hydroxyisobutyrate levels	-0.0450786820589065	0.0149033005322593	0.00540704897234693
GCST90026040	ieu-b-7	Parkinson's disease || id:ieu-b-7	5-oxoproline levels	0.00513261477523141	0.0145542776259471	0.726525200909402
GCST90026041	ieu-b-7	Parkinson's disease || id:ieu-b-7	P-cresol sulfate levels	0.0164197182921176	0.0113588277913539	0.152069645809012
GCST90026042	ieu-b-7	Parkinson's disease || id:ieu-b-7	(N(1) + N(8))-acetylspermidine levels	0.011873262204245	0.00979705598668983	0.228026620203229
GCST90026043	ieu-b-7	Parkinson's disease || id:ieu-b-7	1,2-dipalmitoyl-gpc (16:0/16:0) levels	0.0455892729366222	0.0229427799029819	0.0749834466569127
GCST90026044	ieu-b-7	Parkinson's disease || id:ieu-b-7	1-(1-enyl-palmitoyl)-2-arachidonoyl-gpc (p-16:0/20:4) levels	0.0240983312971952	0.0168934939569305	0.161119803695212
GCST90026045	ieu-b-7	Parkinson's disease || id:ieu-b-7	1-(1-enyl-palmitoyl)-2-oleoyl-gpc (p-16:0/18:1) levels	0.0154691689277479	0.0151511984200503	0.312079726965821
GCST90026046	ieu-b-7	Parkinson's disease || id:ieu-b-7	1-arachidonoyl-gpc (20:4n6) levels	0.0132066942402933	0.0114046930806001	0.251233129528282
GCST90026047	ieu-b-7	Parkinson's disease || id:ieu-b-7	1-linoleoyl-gpc (18:2) levels	0.00164557333068697	0.0124622129439393	0.895397954270589
GCST90026048	ieu-b-7	Parkinson's disease || id:ieu-b-7	1-methylhistidine levels	-0.00467193277762196	0.0203771567123329	0.82026602479758
GCST90026049	ieu-b-7	Parkinson's disease || id:ieu-b-7	1-methylnicotinamide levels	0.0080165900787197	0.00932536670395459	0.391234584188864
GCST90026050	ieu-b-7	Parkinson's disease || id:ieu-b-7	1-myristoyl-2-palmitoyl-gpc (14:0/16:0) levels	-0.00381441978993266	0.010534912801033	0.718228039052711
GCST90026051	ieu-b-7	Parkinson's disease || id:ieu-b-7	1-oleoyl-GPC (18:1) levels	-0.0184015145006727	0.0171345618324678	0.293987386252959
GCST90026052	ieu-b-7	Parkinson's disease || id:ieu-b-7	1-palmitoyl-2-arachidonoyl-gpc (16:0/20:4n6) levels	0.0286623965776107	0.019492528677351	0.150916661610275
GCST90026053	ieu-b-7	Parkinson's disease || id:ieu-b-7	1-palmitoyl-2-docosahexaenoyl-gpc (16:0/22:6) levels	-0.0267596771378876	0.0198835092103655	0.188787650720688
GCST90026054	ieu-b-7	Parkinson's disease || id:ieu-b-7	1-palmitoyl-2-linoleoyl-gpc (16:0/18:2) levels	-0.0220568237556862	0.0155841994048006	0.166630057510433
GCST90026055	ieu-b-7	Parkinson's disease || id:ieu-b-7	1-palmitoyl-2-oleoyl-gpc (16:0/18:1) levels	0.0298561915811463	0.0825539554833855	0.741580425410015
GCST90026056	ieu-b-7	Parkinson's disease || id:ieu-b-7	1-palmitoyl-2-palmitoleoyl-gpc (16:0/16:1) levels	-0.0100601185196935	0.0265340223666397	0.71444885639337
GCST90026057	ieu-b-7	Parkinson's disease || id:ieu-b-7	1-palmitoyl-2-stearoyl-gpc (16:0/18:0) levels	-0.00787921837446835	0.0142828070167338	0.584899610393611
GCST90026058	ieu-b-7	Parkinson's disease || id:ieu-b-7	1-palmitoyl-2-stearoyl-gpc (16:0/18:0) levels	-0.0118451929146771	0.0194785117928866	0.551645951422985
GCST90026059	ieu-b-7	Parkinson's disease || id:ieu-b-7	1-ribosyl-imidazoleacetate levels	-0.0110202688384895	0.0124896972199817	0.380370540689648
GCST90026060	ieu-b-7	Parkinson's disease || id:ieu-b-7	1-stearoyl-2-arachidonoyl-gpc (18:0/20:4) levels	3.16540964989208e-05	0.0129652762075725	0.998054635909969
GCST90026061	ieu-b-7	Parkinson's disease || id:ieu-b-7	1-stearoyl-2-docosahexaenoyl-gpc (18:0/22:6) levels	0.0241776059175321	0.0163989509956239	0.149590384832985
GCST90026062	ieu-b-7	Parkinson's disease || id:ieu-b-7	1-stearoyl-2-linoleoyl-gpc (18:0/18:2) levels	0.00206329691750171	0.0122054749113431	0.866097898969042
GCST90026063	ieu-b-7	Parkinson's disease || id:ieu-b-7	1-stearoyl-2-oleoyl-gpc (18:0/18:1) levels	0.0101926268062995	0.0191956017759495	0.596996339671148
GCST90026064	ieu-b-7	Parkinson's disease || id:ieu-b-7	1-stearoyl-gpc (18:0) levels	0.00679126168589977	0.0162584416770374	0.67923812083142
GCST90026065	ieu-b-7	Parkinson's disease || id:ieu-b-7	2'-deoxyuridine levels	0.00234311969897023	0.0100785704380442	0.816574329055326
GCST90026066	ieu-b-7	Parkinson's disease || id:ieu-b-7	2'-o-methylcytidine levels	-0.00153168121007999	0.00945521548880011	0.871927164260946
GCST90026067	ieu-b-7	Parkinson's disease || id:ieu-b-7	2,3-dihydroxy-2-methylbutyrate levels	-0.000551844379641208	0.00786685424305104	0.944121653515845
GCST90026068	ieu-b-7	Parkinson's disease || id:ieu-b-7	2,3-dihydroxyisovalerate levels	-0.020007117986214	0.0185710456197854	0.295560734331014
GCST90026069	ieu-b-7	Parkinson's disease || id:ieu-b-7	2-aminobutyrate levels	0.0241607160452393	0.0193433597987322	0.227648899214435
GCST90026070	ieu-b-7	Parkinson's disease || id:ieu-b-7	2-aminophenol sulfate levels	0.0231319816348319	0.0359119122920113	0.531609674108662
GCST90026071	ieu-b-7	Parkinson's disease || id:ieu-b-7	2-hydroxy-3-methylvalerate levels	0.0209960098298786	0.0203031035883219	0.313419579126364
GCST90026072	ieu-b-7	Parkinson's disease || id:ieu-b-7	2-hydroxyadipate levels	-0.00703508025243212	0.0111885196671494	0.530742209746968
GCST90026073	ieu-b-7	Parkinson's disease || id:ieu-b-7	2-hydroxybutyrate/2-hydroxyisobutyrate levels	-0.00343700116739791	0.0173356650758476	0.844582167809526
GCST90026074	ieu-b-7	Parkinson's disease || id:ieu-b-7	2-hydroxyglutarate levels	0.0107180166095055	0.0149039197109003	0.477809541829266
GCST90026075	ieu-b-7	Parkinson's disease || id:ieu-b-7	2-oxoadipate levels	-0.011106681961561	0.0181528777011565	0.546914370305329
GCST90026076	ieu-b-7	Parkinson's disease || id:ieu-b-7	2-piperidinone levels	-0.00132601593077676	0.0126408550418391	0.917007523924429
GCST90026077	ieu-b-7	Parkinson's disease || id:ieu-b-7	3-(4-hydroxyphenyl)lactate levels	0.00729490530500127	0.0222452250912422	0.747496254257802
GCST90026078	ieu-b-7	Parkinson's disease || id:ieu-b-7	3-carboxy-4-methyl-5-propyl-2-furanpropanoate (cmpf) levels	-0.00511318424578443	0.0170377334806434	0.766234473415345
GCST90026079	ieu-b-7	Parkinson's disease || id:ieu-b-7	3-hydroxy-2-ethylpropionate levels	0.02014068252868	0.0142313858125193	0.170399214949852
GCST90026080	ieu-b-7	Parkinson's disease || id:ieu-b-7	3-hydroxy-3-methylglutarate levels	0.00202452985624949	0.0247507096619975	0.935621337521374
GCST90026081	ieu-b-7	Parkinson's disease || id:ieu-b-7	3-hydroxybutyrate (bhba) levels	-0.0394626648667512	0.0167071632074724	0.0270160847702141
GCST90026082	ieu-b-7	Parkinson's disease || id:ieu-b-7	3-hydroxyhexanoate levels	0.00316136777108824	0.0259251593430323	0.904563561758503
GCST90026083	ieu-b-7	Parkinson's disease || id:ieu-b-7	3-hydroxyoctanoate levels	-0.0220646035287148	0.0183167845973926	0.238092700505119
GCST90026084	ieu-b-7	Parkinson's disease || id:ieu-b-7	3-hydroxypyridine sulfate levels	-0.0121162176580305	0.0187064124409925	0.52535241589951
GCST90026085	ieu-b-7	Parkinson's disease || id:ieu-b-7	3-hydroxystachydrine levels	-0.0545737096435397	0.0315615661810424	0.105764923403271
GCST90026086	ieu-b-7	Parkinson's disease || id:ieu-b-7	3-methoxytyramine sulfate levels	0.00229585652065862	0.0125588761223462	0.856102368141085
GCST90026087	ieu-b-7	Parkinson's disease || id:ieu-b-7	3-methoxytyrosine levels	-0.0388915659610528	0.0143659409393834	0.0123016477623991
GCST90026088	ieu-b-7	Parkinson's disease || id:ieu-b-7	3-methyl-2-oxobutyrate levels	0.00390069777846906	0.0140584959305533	0.783105557809847
GCST90026089	ieu-b-7	Parkinson's disease || id:ieu-b-7	3-methyl-2-oxovalerate levels	-0.00305701437922229	0.0121260032983573	0.802355828075958
GCST90026090	ieu-b-7	Parkinson's disease || id:ieu-b-7	3-methylglutaconate levels	-0.0244472603365552	0.0132797686893714	0.0758826379896406
GCST90026091	ieu-b-7	Parkinson's disease || id:ieu-b-7	3-methylglutarylcarnitine (2) levels	-0.0177466813825454	0.0116964465867702	0.133140126803387
GCST90026092	ieu-b-7	Parkinson's disease || id:ieu-b-7	3-methylhistidine levels	-0.00402330799519525	0.0221318404964598	0.857214865471151
GCST90026093	ieu-b-7	Parkinson's disease || id:ieu-b-7	3-methylxanthine levels	-0.00457961101059014	0.0164677758740357	0.783423908588095
GCST90026094	ieu-b-7	Parkinson's disease || id:ieu-b-7	3-ureidopropionate levels	-0.0162916763017895	0.0182520544062342	0.382688931916677
GCST90026095	ieu-b-7	Parkinson's disease || id:ieu-b-7	4-acetamidobutanoate levels	0.00931613272356818	0.0305381395754576	0.764508421504019
GCST90026096	ieu-b-7	Parkinson's disease || id:ieu-b-7	4-methyl-2-oxopentanoate levels	0.0318429475803293	0.017166816943526	0.0784113949229991
GCST90026097	ieu-b-7	Parkinson's disease || id:ieu-b-7	4-methylcatechol sulfate levels	0.0155924671063454	0.022940315951113	0.505846996110229
GCST90026098	ieu-b-7	Parkinson's disease || id:ieu-b-7	5,6-dihydrothymine levels	0.00797729412281853	0.010918023605774	0.469719493716642
GCST90026099	ieu-b-7	Parkinson's disease || id:ieu-b-7	5,6-dihydrouridine levels	0.0110507933800954	0.0312999616695074	0.730167064445742
GCST90026100	ieu-b-7	Parkinson's disease || id:ieu-b-7	5-acetylamino-6-amino-3-methyluracil levels	0.00727520871482625	0.0123211674517953	0.557970177216023
GCST90026101	ieu-b-7	Parkinson's disease || id:ieu-b-7	5-hydroxyhexanoate levels	0.0186608415652312	0.0145517163264743	0.209529988007044
GCST90026102	ieu-b-7	Parkinson's disease || id:ieu-b-7	5-hydroxyindoleacetate levels	-0.00390780839223128	0.0121144475068956	0.747891979756509
GCST90026103	ieu-b-7	Parkinson's disease || id:ieu-b-7	5-methylcytidine levels	0.00404299643087124	0.0153291065536123	0.794324038756965
GCST90026104	ieu-b-7	Parkinson's disease || id:ieu-b-7	5-methylthioadenosine (mta) levels	0.00399009053840237	0.010166125593271	0.695657019293474
GCST90026105	ieu-b-7	Parkinson's disease || id:ieu-b-7	5-methyluridine (ribothymidine) levels	-0.00972471670885996	0.0397479826301782	0.811224062331568
GCST90026106	ieu-b-7	Parkinson's disease || id:ieu-b-7	6-oxopiperidine-2-carboxylate levels	0.0149324452958201	0.00937221533656215	0.113233682533865
GCST90026107	ieu-b-7	Parkinson's disease || id:ieu-b-7	7-alpha-hydroxy-3-oxo-4-cholestenoate (7-hoca) levels	0.00660252159777128	0.0151400503506347	0.667437812127485
GCST90026108	ieu-b-7	Parkinson's disease || id:ieu-b-7	7-methylguanine levels	0.0060478908653262	0.0163610537470372	0.715343515134401
GCST90026109	ieu-b-7	Parkinson's disease || id:ieu-b-7	7-methylxanthine levels	0.0183334698401787	0.0176864322626376	0.312943266587031
GCST90026110	ieu-b-7	Parkinson's disease || id:ieu-b-7	Acetylcarnitine (c2) levels	0.0212772353586566	0.0124259268391328	0.0905705309970466
GCST90026111	ieu-b-7	Parkinson's disease || id:ieu-b-7	Acisoga levels	-0.00346226514114193	0.0108026799018862	0.749213964455891
GCST90026112	ieu-b-7	Parkinson's disease || id:ieu-b-7	Adenine levels	-0.000342094025798198	0.0116267925200105	0.976623357894698
GCST90026113	ieu-b-7	Parkinson's disease || id:ieu-b-7	Adenosine 3',5'-cyclic monophosphate (camp) levels	-0.0112899300277387	0.0104929882108091	0.284890665797785
GCST90026114	ieu-b-7	Parkinson's disease || id:ieu-b-7	Alanine levels	0.0202458947733453	0.0292044742456631	0.50035382703563
GCST90026115	ieu-b-7	Parkinson's disease || id:ieu-b-7	Alpha-hydroxyisocaproate levels	0.0314083720593095	0.0150007872092434	0.0470210765568092
GCST90026116	ieu-b-7	Parkinson's disease || id:ieu-b-7	Alpha-hydroxyisovalerate levels	-0.00204893670917334	0.0133412840954042	0.878525226582482
GCST90026117	ieu-b-7	Parkinson's disease || id:ieu-b-7	Alpha-ketoglutaramate levels	-0.0152852500788315	0.0192510724146762	0.437541568741845
GCST90026118	ieu-b-7	Parkinson's disease || id:ieu-b-7	Alpha-tocopherol levels	-0.00389603033056239	0.0101125343569759	0.701144484610627
GCST90026119	ieu-b-7	Parkinson's disease || id:ieu-b-7	Arabinose levels	0.0102199681280951	0.0145699667599477	0.490729008091373
GCST90026120	ieu-b-7	Parkinson's disease || id:ieu-b-7	Arabitol/xylitol levels	-0.0256943163290425	0.0155488738484515	0.112637202116211
GCST90026121	ieu-b-7	Parkinson's disease || id:ieu-b-7	Arabonate/xylonate levels	-0.00884894441899144	0.0238574547557211	0.718442004832464
GCST90026122	ieu-b-7	Parkinson's disease || id:ieu-b-7	Arachidonate (20:4n6) levels	-0.0162014093013224	0.0184210534897622	0.389081157527522
GCST90026123	ieu-b-7	Parkinson's disease || id:ieu-b-7	Argininate levels	0.00763776659407914	0.0117494219592856	0.517519295987164
GCST90026124	ieu-b-7	Parkinson's disease || id:ieu-b-7	Arginine levels	-0.00546754381097293	0.0228712788458876	0.813620916014357
GCST90026125	ieu-b-7	Parkinson's disease || id:ieu-b-7	Argininosuccinate levels	-0.00598076245075327	0.0174742926866109	0.734541082133746
GCST90026126	ieu-b-7	Parkinson's disease || id:ieu-b-7	Ascorbate (vitamin c) levels	-0.00403017895823099	0.0154892294256707	0.795077043711153
GCST90026127	ieu-b-7	Parkinson's disease || id:ieu-b-7	Behenoyl sphingomyelin (d18:1/22:0) levels	0.0387332015685654	0.0147864620630505	0.0138626591901673
GCST90026128	ieu-b-7	Parkinson's disease || id:ieu-b-7	Benzoate levels	0.00569295105427142	0.00973090235963613	0.56030165844356
GCST90026129	ieu-b-7	Parkinson's disease || id:ieu-b-7	Beta-alanine levels	-0.00375949307416991	0.0197174121573657	0.851043618281309
GCST90026130	ieu-b-7	Parkinson's disease || id:ieu-b-7	Beta-citrylglutamate levels	-0.0239011531095832	0.0260691844233804	0.373734898790921
GCST90026131	ieu-b-7	Parkinson's disease || id:ieu-b-7	Beta-hydroxyisovalerate levels	-0.0106756361094137	0.0113283081979061	0.350438025243957
GCST90026132	ieu-b-7	Parkinson's disease || id:ieu-b-7	Betaine levels	-0.0077911050724397	0.024734821132453	0.755881290351944
GCST90026133	ieu-b-7	Parkinson's disease || id:ieu-b-7	C-glycosyltryptophan levels	0.0324948647475828	0.040994863500971	0.485877391159864
GCST90026134	ieu-b-7	Parkinson's disease || id:ieu-b-7	Caffeine levels	-0.0114065256702758	0.016843629535436	0.504754262640586
GCST90026135	ieu-b-7	Parkinson's disease || id:ieu-b-7	Carboxyethyl-gaba levels	-0.033904803474715	0.0424941024208619	0.440449245405801
GCST90026136	ieu-b-7	Parkinson's disease || id:ieu-b-7	Carnitine levels	-0.0122840707079995	0.0162813119703131	0.458933590237255
GCST90026137	ieu-b-7	Parkinson's disease || id:ieu-b-7	Catechol sulfate levels	0.00671135903939628	0.0164739188390865	0.687842397325806
GCST90026138	ieu-b-7	Parkinson's disease || id:ieu-b-7	Choline levels	-0.0135598863719714	0.0209864104975872	0.526349909298329
GCST90026139	ieu-b-7	Parkinson's disease || id:ieu-b-7	Choline phosphate levels	-0.00760094718885731	0.0130160523859835	0.560209733487664
GCST90026140	ieu-b-7	Parkinson's disease || id:ieu-b-7	Citramalate levels	-0.00267516953519797	0.0101991189839267	0.793329422477807
GCST90026141	ieu-b-7	Parkinson's disease || id:ieu-b-7	Citrate levels	-0.00688053537406494	0.0196261299812925	0.729760105803064
GCST90026142	ieu-b-7	Parkinson's disease || id:ieu-b-7	Cortisone levels	-0.0175843775226854	0.0159832395729499	0.283707555355643
GCST90026143	ieu-b-7	Parkinson's disease || id:ieu-b-7	Creatine levels	-0.00456834143625811	0.0161970335079695	0.780542948587649
GCST90026144	ieu-b-7	Parkinson's disease || id:ieu-b-7	Cys-gly, oxidized levels	-0.0101045012545123	0.013657956798799	0.461420867810724
GCST90026145	ieu-b-7	Parkinson's disease || id:ieu-b-7	Cysteine levels	0.0341773492201919	0.0221774433413577	0.138230460512219
GCST90026146	ieu-b-7	Parkinson's disease || id:ieu-b-7	Cysteinylglycine levels	-0.0153452585531596	0.0130241322743763	0.245342646189123
GCST90026147	ieu-b-7	Parkinson's disease || id:ieu-b-7	Cysteinylglycine disulfide levels	0.00493252900347957	0.0198781885053749	0.807392734346194
GCST90026148	ieu-b-7	Parkinson's disease || id:ieu-b-7	Cytidine levels	-0.0214960081930153	0.0164445739666049	0.204649980224161
GCST90026149	ieu-b-7	Parkinson's disease || id:ieu-b-7	Deoxycarnitine levels	0.00529577563805407	0.0127360885529643	0.679403211521568
GCST90026150	ieu-b-7	Parkinson's disease || id:ieu-b-7	Diglycerol levels	0.00905695937648114	0.0170055026093546	0.599019907016756
GCST90026151	ieu-b-7	Parkinson's disease || id:ieu-b-7	Dimethyl sulfone levels	0.00501691053611453	0.0112557171012303	0.65721463954154
GCST90026152	ieu-b-7	Parkinson's disease || id:ieu-b-7	Dimethylarginine (sdma + adma) levels	0.00849136187221041	0.0164397883749483	0.608412890386219
GCST90026153	ieu-b-7	Parkinson's disease || id:ieu-b-7	Dimethylmalonic acid levels	0.0059619192793611	0.0120614496897121	0.62380138365958
GCST90026154	ieu-b-7	Parkinson's disease || id:ieu-b-7	Dopamine 3-o-sulfate levels	-0.00346248691069892	0.0142102236864115	0.809857409223116
GCST90026155	ieu-b-7	Parkinson's disease || id:ieu-b-7	Ergothioneine levels	-0.00366761825498129	0.0123664483716355	0.768123596977985
GCST90026156	ieu-b-7	Parkinson's disease || id:ieu-b-7	Erythritol levels	-0.0129715001271037	0.0083618981901384	0.122575920835255
GCST90026157	ieu-b-7	Parkinson's disease || id:ieu-b-7	Erythronate levels	-0.00670836074055145	0.0165973024752156	0.6903670905447
GCST90026158	ieu-b-7	Parkinson's disease || id:ieu-b-7	Ethylmalonate levels	-0.00176241928935789	0.0129622042646773	0.892311003247023
GCST90026159	ieu-b-7	Parkinson's disease || id:ieu-b-7	Fructose levels	-0.0351900921348459	0.0174489691719747	0.058078906728569
GCST90026160	ieu-b-7	Parkinson's disease || id:ieu-b-7	Galactonate levels	0.030992480293886	0.0225875680240235	0.182721093468277
GCST90026161	ieu-b-7	Parkinson's disease || id:ieu-b-7	Galactosylglycerol levels	0.000528312992043563	0.0123439519446252	0.966119412234833
GCST90026162	ieu-b-7	Parkinson's disease || id:ieu-b-7	Gamma-glutamyl-alpha-lysine levels	0.0151889017294629	0.010604983880136	0.156070042154881
GCST90026163	ieu-b-7	Parkinson's disease || id:ieu-b-7	Gamma-glutamylglutamine levels	-0.0185791073608778	0.0121948160154316	0.132631708873255
GCST90026164	ieu-b-7	Parkinson's disease || id:ieu-b-7	Gamma-glutamylleucine levels	-0.00160583995498306	0.0116484990912837	0.89079223896863
GCST90026165	ieu-b-7	Parkinson's disease || id:ieu-b-7	Gamma-glutamylphenylalanine levels	0.022166070850532	0.0112127321986441	0.0543444944526907
GCST90026166	ieu-b-7	Parkinson's disease || id:ieu-b-7	Gamma-glutamylthreonine levels	-0.000748177576820347	0.0202730990523561	0.970813672002278
GCST90026167	ieu-b-7	Parkinson's disease || id:ieu-b-7	Gamma-glutamylvaline levels	0.0133322366754548	0.0123967548183459	0.286269536583572
GCST90026168	ieu-b-7	Parkinson's disease || id:ieu-b-7	Gluconate levels	0.00980272672222897	0.0115137092937524	0.400026295727232
GCST90026169	ieu-b-7	Parkinson's disease || id:ieu-b-7	Glutamate levels	0.00422406264758898	0.0118319085534176	0.722453453104918
GCST90026170	ieu-b-7	Parkinson's disease || id:ieu-b-7	Glutamine levels	-0.00737271435407724	0.0103864736048575	0.479543284905461
GCST90026171	ieu-b-7	Parkinson's disease || id:ieu-b-7	Glutarylcarnitine (c5-dc) levels	0.00722719401482466	0.0102100754177995	0.481569425941582
GCST90026172	ieu-b-7	Parkinson's disease || id:ieu-b-7	Glycerate levels	-0.00727719962342933	0.015946237715011	0.652235364900091
GCST90026173	ieu-b-7	Parkinson's disease || id:ieu-b-7	Glycerol levels	0.00162350993020263	0.013752176107799	0.906762197257852
GCST90026174	ieu-b-7	Parkinson's disease || id:ieu-b-7	Glycerophosphoinositol levels	-0.057455225888596	0.0196904793649312	0.0106021721111199
GCST90026175	ieu-b-7	Parkinson's disease || id:ieu-b-7	Guaiacol sulfate levels	0.00331406723860655	0.0207445240089068	0.875730615198442
GCST90026176	ieu-b-7	Parkinson's disease || id:ieu-b-7	Guanosine levels	-0.0120621724592774	0.00987599241371269	0.228039828723448
GCST90026177	ieu-b-7	Parkinson's disease || id:ieu-b-7	Gulonate levels	0.0167200699489663	0.0101664323299028	0.105749489529081
GCST90026178	ieu-b-7	Parkinson's disease || id:ieu-b-7	Hippurate levels	-0.00175365515450313	0.0120337759310321	0.884299373082966
GCST90026179	ieu-b-7	Parkinson's disease || id:ieu-b-7	Histidine levels	0.023648406796402	0.0176623835986751	0.192647033758443
GCST90026180	ieu-b-7	Parkinson's disease || id:ieu-b-7	Homoarginine levels	-0.00100317677716835	0.0190044900658082	0.95859876221493
GCST90026181	ieu-b-7	Parkinson's disease || id:ieu-b-7	Homocarnosine levels	0.00797999948962059	0.00841763534737789	0.345608083118189
GCST90026182	ieu-b-7	Parkinson's disease || id:ieu-b-7	Homostachydrine levels	-0.0151859761967968	0.0209443140419757	0.475725234810921
GCST90026183	ieu-b-7	Parkinson's disease || id:ieu-b-7	Homovanillate (hva) levels	0.0503128876882624	0.0212306620457912	0.0285376136698168
GCST90026184	ieu-b-7	Parkinson's disease || id:ieu-b-7	Hydroxy-cmpf levels	0.0344455977246951	0.0181889034106936	0.0714804026048422
GCST90026185	ieu-b-7	Parkinson's disease || id:ieu-b-7	Hydroxyasparagine levels	-0.0155691487473443	0.0101212547014604	0.125648078939569
GCST90026186	ieu-b-7	Parkinson's disease || id:ieu-b-7	Indoleacetate levels	0.0285066886458025	0.0174611212774781	0.112360338515898
GCST90026187	ieu-b-7	Parkinson's disease || id:ieu-b-7	Isobutyrylcarnitine (c4) levels	-0.00203668381963538	0.0117815416155105	0.863437284141428
GCST90026188	ieu-b-7	Parkinson's disease || id:ieu-b-7	Isocitrate levels	0.00754055241038618	0.0199354861816568	0.708715242306905
GCST90026189	ieu-b-7	Parkinson's disease || id:ieu-b-7	Isoleucine levels	0.0086346204622007	0.0146973761195408	0.561753509946249
GCST90026190	ieu-b-7	Parkinson's disease || id:ieu-b-7	Isovalerate (i5:0) levels	0.0118185633049218	0.0153990198757263	0.446073824618853
GCST90026191	ieu-b-7	Parkinson's disease || id:ieu-b-7	Kynurenate levels	0.00978797350085869	0.0186211648102422	0.604920114534406
GCST90026192	ieu-b-7	Parkinson's disease || id:ieu-b-7	Leucine levels	0.0137718134067882	0.0191160871917189	0.482336819013762
GCST90026193	ieu-b-7	Parkinson's disease || id:ieu-b-7	Maleate levels	0.0037670422312476	0.014444409694632	0.796093002680707
GCST90026194	ieu-b-7	Parkinson's disease || id:ieu-b-7	Mannitol/sorbitol levels	0.0125695966173411	0.0122324014698044	0.314399780287821
GCST90026195	ieu-b-7	Parkinson's disease || id:ieu-b-7	Mannose levels	0.0388765854469167	0.0261767591975898	0.151691505289357
GCST90026196	ieu-b-7	Parkinson's disease || id:ieu-b-7	Methionine levels	-0.0269943187383921	0.0110210569165144	0.0168549655880571
GCST90026197	ieu-b-7	Parkinson's disease || id:ieu-b-7	Methionine sulfone levels	0.0141210427960195	0.0111003992421836	0.207933242903108
GCST90026198	ieu-b-7	Parkinson's disease || id:ieu-b-7	Methionine sulfoxide levels	-0.00447701821599538	0.0139370982558134	0.748772493490931
GCST90026199	ieu-b-7	Parkinson's disease || id:ieu-b-7	Methyl glucopyranoside (alpha + beta) levels	-0.00152347951601041	0.0142821643308554	0.915811338579789
GCST90026200	ieu-b-7	Parkinson's disease || id:ieu-b-7	Methylmalonate (mma) levels	0.00278870169020229	0.0094943489171523	0.769182431361815
GCST90026201	ieu-b-7	Parkinson's disease || id:ieu-b-7	Methylsuccinate levels	-0.015704492418106	0.0129301099395867	0.232662158362709
GCST90026202	ieu-b-7	Parkinson's disease || id:ieu-b-7	Methylsuccinoylcarnitine levels	-0.0229754725227399	0.0129514749076409	0.0801276475639046
GCST90026203	ieu-b-7	Parkinson's disease || id:ieu-b-7	Myo-inositol levels	0.0343622186778967	0.0111156547756268	0.00242781605162521
GCST90026204	ieu-b-7	Parkinson's disease || id:ieu-b-7	N-acetyl-3-methylhistidine levels	-0.002848248908461	0.0123670215265101	0.818397840770105
GCST90026205	ieu-b-7	Parkinson's disease || id:ieu-b-7	N-acetyl-aspartyl-glutamate (naag) levels	-0.00926582236388162	0.0110305829053698	0.407333748278817
GCST90026206	ieu-b-7	Parkinson's disease || id:ieu-b-7	N-acetyl-beta-alanine levels	-0.00789146744435015	0.0165704137485644	0.639065846318651
GCST90026207	ieu-b-7	Parkinson's disease || id:ieu-b-7	N-acetyl-isoputreanine levels	0.0178320904580864	0.0214411089594037	0.423277793475378
GCST90026208	ieu-b-7	Parkinson's disease || id:ieu-b-7	N-acetylalanine levels	0.0114971004882892	0.0180664160559145	0.532538644915903
GCST90026209	ieu-b-7	Parkinson's disease || id:ieu-b-7	N-acetylarginine levels	0.0193850519767546	0.01622561898739	0.245516421237381
GCST90026210	ieu-b-7	Parkinson's disease || id:ieu-b-7	N-acetylasparagine levels	-0.0319730295018669	0.0207513714982078	0.161941045077181
GCST90026211	ieu-b-7	Parkinson's disease || id:ieu-b-7	N-acetylaspartate (naa) levels	-0.014210025182129	0.0241815283132728	0.563693671839491
GCST90026212	ieu-b-7	Parkinson's disease || id:ieu-b-7	N-acetylglucosamine/n-acetylgalactosamine levels	0.00557165329841356	0.00930447747153294	0.549634060759967
GCST90026213	ieu-b-7	Parkinson's disease || id:ieu-b-7	N-acetylglutamate levels	-0.0209935304227334	0.0125298828911547	0.104591885008894
GCST90026214	ieu-b-7	Parkinson's disease || id:ieu-b-7	N-acetylglutamine levels	0.0188355091812526	0.0130709564617747	0.166749405801841
GCST90026215	ieu-b-7	Parkinson's disease || id:ieu-b-7	N-acetylglycine levels	0.00106593471272146	0.0136316515190689	0.938249125576813
GCST90026216	ieu-b-7	Parkinson's disease || id:ieu-b-7	N-acetylhistidine levels	0.0104426661809005	0.00878274419609285	0.235440642070316
GCST90026217	ieu-b-7	Parkinson's disease || id:ieu-b-7	N-acetylisoleucine levels	-0.00817466624565627	0.031627570182894	0.80186075844611
GCST90026218	ieu-b-7	Parkinson's disease || id:ieu-b-7	N-acetylleucine levels	-0.00887016306075178	0.0100527215063327	0.379956804879087
GCST90026219	ieu-b-7	Parkinson's disease || id:ieu-b-7	N-acetylmethionine levels	0.0561157885027901	0.0225243169598114	0.0319167201861467
GCST90026220	ieu-b-7	Parkinson's disease || id:ieu-b-7	N-acetylneuraminate levels	0.0222759985576236	0.0252838852823712	0.428055173165552
GCST90026221	ieu-b-7	Parkinson's disease || id:ieu-b-7	N-acetylphenylalanine levels	0.0010162312971512	0.0135924061185804	0.940673252287542
GCST90026222	ieu-b-7	Parkinson's disease || id:ieu-b-7	N-acetylputrescine levels	-0.00209256488804404	0.0175969471893303	0.906331387110294
GCST90026223	ieu-b-7	Parkinson's disease || id:ieu-b-7	N-acetylserine levels	-0.0251428670005635	0.0210759527296053	0.251412287820556
GCST90026224	ieu-b-7	Parkinson's disease || id:ieu-b-7	N-acetyltaurine levels	0.0186205370965882	0.0223681623453107	0.421409533011677
GCST90026225	ieu-b-7	Parkinson's disease || id:ieu-b-7	N-acetylthreonine levels	0.0681286760230113	0.0304272774497506	0.0432717745124091
GCST90026226	ieu-b-7	Parkinson's disease || id:ieu-b-7	N-acetylvaline levels	0.0239865371369345	0.0361668109150355	0.543458948696928
GCST90026227	ieu-b-7	Parkinson's disease || id:ieu-b-7	N-delta-acetylornithine levels	-0.00482524774945477	0.015338881370118	0.754678726809871
GCST90026228	ieu-b-7	Parkinson's disease || id:ieu-b-7	N-formylanthranilic acid levels	0.00159124022093984	0.0128287227222664	0.901522875938306
GCST90026229	ieu-b-7	Parkinson's disease || id:ieu-b-7	N-formylmethionine levels	-0.00179828173249069	0.0211578145255038	0.933469861836042
GCST90026230	ieu-b-7	Parkinson's disease || id:ieu-b-7	N-trimethyl 5-aminovalerate levels	0.00185293084806858	0.0089095326408564	0.836005568016814
GCST90026231	ieu-b-7	Parkinson's disease || id:ieu-b-7	N1-methyl-2-pyridone-5-carboxamide levels	0.0181087914629186	0.0118379205583465	0.130182258326768
GCST90026232	ieu-b-7	Parkinson's disease || id:ieu-b-7	N1-methyladenosine levels	-0.0137065973541795	0.0109634275899546	0.215327449151496
GCST90026233	ieu-b-7	Parkinson's disease || id:ieu-b-7	N1-methylinosine levels	0.0224359753384535	0.0138396610788954	0.111679000053835
GCST90026234	ieu-b-7	Parkinson's disease || id:ieu-b-7	N2,n2-dimethylguanosine levels	-0.000891180120450741	0.0153344480741338	0.954180703014702
GCST90026235	ieu-b-7	Parkinson's disease || id:ieu-b-7	N6,n6,n6-trimethyllysine levels	0.0277890334949373	0.0123692692243726	0.0305546658467813
GCST90026236	ieu-b-7	Parkinson's disease || id:ieu-b-7	N6-carbamoylthreonyladenosine levels	0.0253934383635705	0.0255402281913649	0.341467982598549
GCST90026237	ieu-b-7	Parkinson's disease || id:ieu-b-7	N6-succinyladenosine levels	-0.020099154971833	0.0110392670146891	0.073640675260481
GCST90026238	ieu-b-7	Parkinson's disease || id:ieu-b-7	Nicotinamide riboside levels	-0.00443870253313291	0.0146661767871827	0.764877656508175
GCST90026239	ieu-b-7	Parkinson's disease || id:ieu-b-7	O-sulfo-l-tyrosine levels	-0.0257794357034059	0.0432534378366486	0.565855112244018
GCST90026240	ieu-b-7	Parkinson's disease || id:ieu-b-7	Octanoylcarnitine (c8) levels	0.0104938050078183	0.0172344197792984	0.548320342174349
GCST90026241	ieu-b-7	Parkinson's disease || id:ieu-b-7	Orotate levels	0.0121238353106998	0.0169005378771623	0.488103710905373
GCST90026242	ieu-b-7	Parkinson's disease || id:ieu-b-7	Orotidine levels	0.00530762441396945	0.0218891126415978	0.811694107698826
GCST90026243	ieu-b-7	Parkinson's disease || id:ieu-b-7	Oxalate (ethanedioate) levels	0.00138379287625079	0.0082874048384595	0.86747867777748
GCST90026244	ieu-b-7	Parkinson's disease || id:ieu-b-7	Palmitoyl dihydrosphingomyelin (d18:0/16:0) levels	-0.0183233747627591	0.0169441266764972	0.288135875352189
GCST90026245	ieu-b-7	Parkinson's disease || id:ieu-b-7	Palmitoyl sphingomyelin (d18:1/16:0) levels	-0.0173228097812907	0.0215283899471954	0.435491206883568
GCST90026246	ieu-b-7	Parkinson's disease || id:ieu-b-7	Pantothenate levels	0.0141079709340039	0.0157883451055664	0.380426022445375
GCST90026247	ieu-b-7	Parkinson's disease || id:ieu-b-7	Phenol sulfate levels	0.0267070658101596	0.019700139771172	0.188364603497153
GCST90026248	ieu-b-7	Parkinson's disease || id:ieu-b-7	Phenylacetylglutamine levels	-0.00126992091220717	0.0124581208210282	0.919215822476362
GCST90026249	ieu-b-7	Parkinson's disease || id:ieu-b-7	Phenylalanine levels	0.00244541836628006	0.0111320459679575	0.826677903102025
GCST90026250	ieu-b-7	Parkinson's disease || id:ieu-b-7	Phenyllactate (pla) levels	-0.00450483575760692	0.0113496013009453	0.692250799433177
GCST90026251	ieu-b-7	Parkinson's disease || id:ieu-b-7	Pipecolate levels	-0.0126752154405398	0.0114091346063694	0.269827903369519
GCST90026252	ieu-b-7	Parkinson's disease || id:ieu-b-7	Propionylcarnitine (c3) levels	-0.0230493985267653	0.0118557281712686	0.0562748884305893
GCST90026253	ieu-b-7	Parkinson's disease || id:ieu-b-7	Pseudouridine levels	0.00983756320934471	0.0292023517485758	0.741587059449607
GCST90026254	ieu-b-7	Parkinson's disease || id:ieu-b-7	Pyridoxal levels	-0.0120267618971367	0.0181734893071266	0.512006821438576
GCST90026255	ieu-b-7	Parkinson's disease || id:ieu-b-7	Pyridoxate levels	0.00195074183468715	0.009969328147009	0.845586196576138
GCST90026256	ieu-b-7	Parkinson's disease || id:ieu-b-7	Pyruvate levels	0.00439523362443154	0.0164728540208033	0.791798825312839
GCST90026257	ieu-b-7	Parkinson's disease || id:ieu-b-7	Quinate levels	0.0122507789975385	0.0151099968740655	0.423677085988154
GCST90026258	ieu-b-7	Parkinson's disease || id:ieu-b-7	Ribitol levels	0.0252239025056783	0.0216861051679536	0.25575639045864
GCST90026259	ieu-b-7	Parkinson's disease || id:ieu-b-7	Ribonate levels	0.00437879075851263	0.0166763112870472	0.795118612879907
GCST90026260	ieu-b-7	Parkinson's disease || id:ieu-b-7	Ribulonate/xylulonate levels	0.00900226454780629	0.0122854089811098	0.465900798401664
GCST90026261	ieu-b-7	Parkinson's disease || id:ieu-b-7	S-1-pyrroline-5-carboxylate levels	-0.0173470238424356	0.0125406118060379	0.175101851509875
GCST90026262	ieu-b-7	Parkinson's disease || id:ieu-b-7	S-methylcysteine levels	-0.0206917834499459	0.0250686416159178	0.420574199908383
GCST90026263	ieu-b-7	Parkinson's disease || id:ieu-b-7	Salicylate levels	-0.00844726335837004	0.0108767807887811	0.439304953210548
GCST90026264	ieu-b-7	Parkinson's disease || id:ieu-b-7	Serine levels	-0.0187923104307306	0.0142790142372052	0.201114221966779
GCST90026265	ieu-b-7	Parkinson's disease || id:ieu-b-7	Spermidine levels	0.00734789531583516	0.0130516696931482	0.577250381221464
GCST90026266	ieu-b-7	Parkinson's disease || id:ieu-b-7	Stachydrine levels	0.026716697791493	0.0160128359169436	0.11162157245976
GCST90026267	ieu-b-7	Parkinson's disease || id:ieu-b-7	Stearoyl sphingomyelin (d18:1/18:0) levels	0.0514702265915671	0.0217976971270392	0.0279542083412634
GCST90026268	ieu-b-7	Parkinson's disease || id:ieu-b-7	Succinimide levels	0.00876691407231678	0.011590480530897	0.453190738693447
GCST90026269	ieu-b-7	Parkinson's disease || id:ieu-b-7	Succinylcarnitine (c4-dc) levels	-0.0461894279520034	0.0177568938830478	0.018053347157296
GCST90026270	ieu-b-7	Parkinson's disease || id:ieu-b-7	Tartarate levels	-0.00871801497140361	0.022591018703518	0.704984330778308
GCST90026271	ieu-b-7	Parkinson's disease || id:ieu-b-7	Tartronate (hydroxymalonate) levels	0.0131281188360637	0.0114175073871737	0.253685517011189
GCST90026272	ieu-b-7	Parkinson's disease || id:ieu-b-7	Theobromine levels	0.0076947042722677	0.012465032242209	0.539582135497919
GCST90026273	ieu-b-7	Parkinson's disease || id:ieu-b-7	Theophylline levels	-0.0488162228353437	0.0216263675822757	0.0329788219407303
GCST90026274	ieu-b-7	Parkinson's disease || id:ieu-b-7	Thioproline levels	0.0207215019968201	0.0171042884140561	0.235168146937622
GCST90026275	ieu-b-7	Parkinson's disease || id:ieu-b-7	Threonate levels	-0.0235975831157001	0.014130590549374	0.0994572875755379
GCST90026276	ieu-b-7	Parkinson's disease || id:ieu-b-7	Threonine levels	-0.0196363091425303	0.0195542252599206	0.323057789171601
GCST90026277	ieu-b-7	Parkinson's disease || id:ieu-b-7	Trans-4-hydroxyproline levels	0.00493988966122954	0.0118081739886019	0.67735406262393
GCST90026278	ieu-b-7	Parkinson's disease || id:ieu-b-7	Trigonelline (n'-methylnicotinate) levels	-0.0269531533492006	0.0292269517412749	0.368619818003453
GCST90026279	ieu-b-7	Parkinson's disease || id:ieu-b-7	Trimethylamine n-oxide levels	-0.0185430700915842	0.0114959199649078	0.112913210509681
GCST90026280	ieu-b-7	Parkinson's disease || id:ieu-b-7	Tryptophan levels	0.00565057977260547	0.0222425164508151	0.801820806503289
GCST90026281	ieu-b-7	Parkinson's disease || id:ieu-b-7	Tryptophan betaine levels	-0.00698650040582174	0.0104386128508441	0.505678424096344
GCST90026282	ieu-b-7	Parkinson's disease || id:ieu-b-7	Uracil levels	-0.02564701296066	0.0163972205387177	0.132737616520524
GCST90026283	ieu-b-7	Parkinson's disease || id:ieu-b-7	Urea levels	-0.0100393802226291	0.0169931125450088	0.559085404396501
GCST90026284	ieu-b-7	Parkinson's disease || id:ieu-b-7	Valine levels	0.0451599429282813	0.0233286824226225	0.0719691305448257
GCST90026285	ieu-b-7	Parkinson's disease || id:ieu-b-7	X-10457 levels	0.0256342439150339	0.0365467386809515	0.505689797172519
GCST90026286	ieu-b-7	Parkinson's disease || id:ieu-b-7	X-11261 levels	0.0119573222525075	0.0263082210362964	0.65461243644563
GCST90026287	ieu-b-7	Parkinson's disease || id:ieu-b-7	2,3-dihydroxy-5-methylthio-4-pentenoate (dmtpa) levels	-0.0448062701134229	0.0169478400920163	0.0155758311934822
GCST90026288	ieu-b-7	Parkinson's disease || id:ieu-b-7	X-11612 levels	-0.00821594371999262	0.00976270679127392	0.40221418885154
GCST90026289	ieu-b-7	Parkinson's disease || id:ieu-b-7	X-11787 levels	0.00937294922135506	0.0128813857488314	0.469196566438973
GCST90026290	ieu-b-7	Parkinson's disease || id:ieu-b-7	X-11795 levels	-0.0130722980124288	0.0285182425230788	0.653247755915804
GCST90026291	ieu-b-7	Parkinson's disease || id:ieu-b-7	X-12007 levels	-0.00295330506638578	0.0141823676244905	0.83594307700669
GCST90026292	ieu-b-7	Parkinson's disease || id:ieu-b-7	X-12015 levels	-0.00709649653052313	0.0182389400258493	0.700507711735026
GCST90026293	ieu-b-7	Parkinson's disease || id:ieu-b-7	X-12100 levels	-0.00253490119905093	0.0120913831287179	0.834912246897749
GCST90026294	ieu-b-7	Parkinson's disease || id:ieu-b-7	X-12101 levels	-0.0216682404609816	0.0154337220167941	0.169963677479516
GCST90026295	ieu-b-7	Parkinson's disease || id:ieu-b-7	X-12104 levels	-0.0100640891718184	0.0203557156229869	0.62773539577045
GCST90026296	ieu-b-7	Parkinson's disease || id:ieu-b-7	Ascorbic acid 3-sulfate levels	0.0147617896491561	0.00992718965626715	0.139773897864025
GCST90026297	ieu-b-7	Parkinson's disease || id:ieu-b-7	X-12411 levels	0.0180917801542398	0.0134614008248408	0.186926390419425
GCST90026298	ieu-b-7	Parkinson's disease || id:ieu-b-7	X-12906 levels	0.00351520053741131	0.0150739182753427	0.817866047768222
GCST90026299	ieu-b-7	Parkinson's disease || id:ieu-b-7	1-carboxyethylvaline levels	-0.00164632830784432	0.012421929506796	0.894817999687199
GCST90026300	ieu-b-7	Parkinson's disease || id:ieu-b-7	X-13728 levels	-0.00850122969344814	0.0143000294627961	0.555035355356414
GCST90026301	ieu-b-7	Parkinson's disease || id:ieu-b-7	X-14056 levels	0.00456236639202973	0.0165067201209659	0.784611380245149
GCST90026302	ieu-b-7	Parkinson's disease || id:ieu-b-7	1-methyl-5-imidazoleacetate levels	-0.00676124859405502	0.0145150629133599	0.644507202377859
GCST90026303	ieu-b-7	Parkinson's disease || id:ieu-b-7	X-15245 levels	-0.0244248391130037	0.0106184101318559	0.0247583363868481
GCST90026304	ieu-b-7	Parkinson's disease || id:ieu-b-7	1-carboxyethylphenylalanine levels	-0.0160001131287569	0.0106197996503941	0.135369047091619
GCST90026305	ieu-b-7	Parkinson's disease || id:ieu-b-7	X-15674 levels	0.00811778145551244	0.0146495081318771	0.582358141229473
GCST90026306	ieu-b-7	Parkinson's disease || id:ieu-b-7	N,n,n-trimethyl-alanylproline betaine (tmap) levels	0.00668059034802086	0.0122154111341707	0.585141182820895
GCST90026307	ieu-b-7	Parkinson's disease || id:ieu-b-7	X-18887 levels	-0.0105407390432497	0.0121442692761878	0.387777096564967
GCST90026308	ieu-b-7	Parkinson's disease || id:ieu-b-7	X-19438 levels	0.0320377983060493	0.0204626052259881	0.131696441992008
GCST90026309	ieu-b-7	Parkinson's disease || id:ieu-b-7	X-21286 levels	-0.0219302798501713	0.0132539256361654	0.105117738385385
GCST90026310	ieu-b-7	Parkinson's disease || id:ieu-b-7	Butyrate (4:0) levels	0.00892442643552897	0.0125000928485977	0.476163494246169
GCST90026311	ieu-b-7	Parkinson's disease || id:ieu-b-7	X-21733 levels	-0.0185808033791988	0.0158397426378056	0.249434072862096
GCST90026312	ieu-b-7	Parkinson's disease || id:ieu-b-7	2-o-methylascorbic acid levels	-0.00582151931015326	0.0227921302639335	0.801464928950054
GCST90026313	ieu-b-7	Parkinson's disease || id:ieu-b-7	X-22162 levels	-0.0167671570501177	0.016016098137708	0.304783820844098
GCST90026314	ieu-b-7	Parkinson's disease || id:ieu-b-7	4-chlorobenzoic acid levels	-0.00653492036108881	0.0115071291535569	0.57063920206978
GCST90026315	ieu-b-7	Parkinson's disease || id:ieu-b-7	X-23308 levels	0.0221010454703245	0.00969265560493826	0.0243045027172605
GCST90026316	ieu-b-7	Parkinson's disease || id:ieu-b-7	Ethyl beta-glucopyranoside levels	0.0113219320947403	0.0196496265075983	0.570334619347935
GCST90026317	ieu-b-7	Parkinson's disease || id:ieu-b-7	X-23587 levels	0.0232908571002586	0.0237447919811843	0.342207403049508
GCST90026318	ieu-b-7	Parkinson's disease || id:ieu-b-7	X-23590 levels	-0.00412057424555441	0.0267483192815429	0.880130884981859
GCST90026319	ieu-b-7	Parkinson's disease || id:ieu-b-7	X-23593 levels	-0.000321394258141913	0.0194774300716334	0.98708537917478
GCST90026320	ieu-b-7	Parkinson's disease || id:ieu-b-7	X-23639 levels	0.000652588158842925	0.0123765178425553	0.95821114296717
GCST90026321	ieu-b-7	Parkinson's disease || id:ieu-b-7	X-23644 levels	-0.0234936567431252	0.0167250952686814	0.170382023526509
GCST90026322	ieu-b-7	Parkinson's disease || id:ieu-b-7	X-23652 levels	0.0195192266016104	0.0245485365032831	0.438940288492685
GCST90026323	ieu-b-7	Parkinson's disease || id:ieu-b-7	X-23739 levels	-0.00319486029484676	0.0119203683438214	0.789671079789223
GCST90026324	ieu-b-7	Parkinson's disease || id:ieu-b-7	X-24228 levels	-0.0216858049611572	0.0269397124618037	0.441579898466171
GCST90026325	ieu-b-7	Parkinson's disease || id:ieu-b-7	X-24295 levels	-0.0184558194619465	0.00905338847175982	0.0440075179610108
GCST90026326	ieu-b-7	Parkinson's disease || id:ieu-b-7	3-(3-amino-3-carboxypropyl)uridine levels	0.00333639342656342	0.0473385398015067	0.950225289031016
GCST90026327	ieu-b-7	Parkinson's disease || id:ieu-b-7	X-24337 levels	0.0348310289548172	0.0256212099216862	0.191761510515484
GCST90026328	ieu-b-7	Parkinson's disease || id:ieu-b-7	X-24431 levels	0.0131897335808533	0.0135418662451629	0.335634739866298
GCST90026329	ieu-b-7	Parkinson's disease || id:ieu-b-7	X-24452 levels	0.0180114774536677	0.020343155750178	0.392033104279507
GCST90026330	ieu-b-7	Parkinson's disease || id:ieu-b-7	X-24686 levels	0.00508367161925918	0.0121466893282871	0.676944254338229
GCST90026331	ieu-b-7	Parkinson's disease || id:ieu-b-7	X-24699 levels	0.00794357349832841	0.0218426812042931	0.720118083865803
GCST90026332	ieu-b-7	Parkinson's disease || id:ieu-b-7	3-amino-2-piperidone levels	0.0374189267370761	0.0287060170695306	0.208823446350375
GCST90026333	ieu-b-7	Parkinson's disease || id:ieu-b-7	X-24813 levels	-0.00111660394369852	0.0146634293669871	0.940057237744371
GCST90026334	ieu-b-7	Parkinson's disease || id:ieu-b-7	X-24952 levels	-0.015849130761889	0.0165110030255631	0.349156170061177
GCST90026335	ieu-b-7	Parkinson's disease || id:ieu-b-7	X-25109 levels	-0.0219686994490687	0.0162767032085417	0.183576875621898
GCST90026336	ieu-b-7	Parkinson's disease || id:ieu-b-7	N6-methyllysine levels	0.00665544619950172	0.0166014231279954	0.6955429168707
