## Supplemental Table 7 for "Cerebrospinal Fluid and Plasma Metabolites with Parkinson’s Disease: A Mendelian Randomization Study"

### Sheet: Sheet1
Pathway Name	Match Status	p	-log(p)	Holm p	FDR	Impact	Details
Urea Cycle	4/23	0.00063592	3.1966	0.062956	0.043895	0	SMP
Ammonia Recycling	4/25	0.00088677	3.0522	0.086903	0.043895	0.03276	KEGG SMP
Alanine Metabolism	3/14	0.0018108	2.7421	0.17565	0.059757	1	KEGG SMP
Glucose-Alanine Cycle	2/9	0.011185	1.9514	1	0.19672	0.1875	SMP
Glycine and Serine Metabolism	4/50	0.011922	1.9236	1	0.19672	0.00556	KEGG SMP
Trehalose Degradation	2/11	0.016708	1.7771	1	0.20676	0.21053	SMP
Bile Acid Biosynthesis	4/59	0.021116	1.6754	1	0.20851	0.0095497	KEGG SMP
Fatty Acid Biosynthesis	3/33	0.021614	1.6653	1	0.20851	0.060606	SMP
Phosphatidylethanolamine Biosynthesis	2/13	0.023168	1.6351	1	0.20851	0	SMP
Riboflavin Metabolism	2/14	0.026728	1.573	1	0.2205	0	KEGG SMP
Transfer of Acetyl Groups into Mitochondria	2/18	0.042968	1.3669	1	0.28359	0.10553	SMP
Betaine Metabolism	2/18	0.042968	1.3669	1	0.28359	0	SMP
Phosphatidylcholine Biosynthesis	2/18	0.042968	1.3669	1	0.28359	0	SMP
Glutathione Metabolism	2/19	0.047489	1.3234	1	0.28359	0.016397	KEGG SMP
Glutamate Metabolism	3/45	0.048697	1.3125	1	0.28359	0	KEGG SMP
